# Epigenetic Markers of Response to Psychotherapy in Obsessive-Compulsive Disorder

**DOI:** 10.64898/2026.03.20.26348888

**Authors:** Kira D. Höffler, Anne-Kristin Stavrum, Matthew W. Halvorsen, Thorstein Olsen Eide, Kristen Hagen, Anders Lillevik Thorsen, Olga Therese Ousdal, Gerd Kvale, James J. Crowley, Jan Haavik, Kerry J. Ressler, Bjarne Hansen, Stephanie Le Hellard

## Abstract

Cognitive-behavioral therapy (CBT) is a widely used treatment for mental disorders, yet the biological mechanisms underlying its effects and the factors contributing to treatment response remain poorly understood. DNA methylation, an epigenetic mechanism shaped by both genetic and environmental influences, may provide insights into individual differences in psychotherapy outcomes. We performed an epigenome-wide association study of psychotherapy response in 889 adults with obsessive-compulsive disorder (OCD) receiving the Bergen 4-Day Treatment, a concentrated exposure-based intervention. Saliva samples were collected before treatment, immediately after treatment, and at 3-month follow-up. DNA methylation was profiled using the Illumina EPIC v2 array. We identified three classes of differentially methylated regions (DMRs): (1) ten baseline DMRs associated with subsequent treatment response, (2) 23 DMRs showing stable associations with response across time points, and (3) three DMRs exhibiting longitudinal methylation changes associated with response. These loci were annotated to genes involved in neuroplasticity, neurodevelopment, stress response, immune function, mitochondrial processes, and gene regulation. Baseline and time-stable methylation signals were frequently influenced by genetic variation, whereas longitudinal signals showed no significant local genetic effects. In addition, modest shifts in monocyte and CD4+ T-cell proportions were associated with treatment response. These findings suggest that response to exposure-based psychotherapy in OCD is associated with both trait-like and dynamic peripheral epigenetic variation. Pretreatment DNA methylation profiles may ultimately help predict treatment outcomes and support future precision psychiatry approaches.
