## Supplementary Table 6 for "Epigenetic Markers of Response to Psychotherapy in Obsessive-Compulsive Disorder"

### Sheet: A) Top CpGs (p<1e-5)
cgID	coef	SE	p value	BH-adj. p	chr	position	Gene	RegulRegion	Relation CpG island
pre to post
cg12994465	-0.0978183	0.0198634	8.45526e-07	0.35351	chr20	16864227
cg08389135	0.199995	0.0413642	1.3315e-06	0.35351	chr13	21343386	MIPEPP3;LINC00539	GeneBody
cg13557031	-0.159928	0.033088	1.34201e-06	0.35351	chr9	129147597	PTPA	GeneBody
cg10259966	-0.286269	0.0606967	2.40069e-06	0.395276	chr12	50800379	ATF1	GeneBody
cg05179569	-0.111742	0.0239178	2.98417e-06	0.395276	chr16	1791495	IGFALS	distal_enhancer	Island
cg19262473	-0.078577	0.0168751	3.21809e-06	0.395276	chr2	25582677	DTNB	distal_enhancer
cg11608005	-0.128877	0.0278717	3.76506e-06	0.395276	chr8	102702364	ADI1P2	distal_enhancer
cg00563138	-0.258096	0.0566212	5.15717e-06	0.395276	chr12	113307970	SLC8B1	GeneBody
cg02973135	-0.114262	0.0250806	5.21874e-06	0.395276	chr9	2027577	SMARCA2	GeneBody
cg21197893	-0.115902	0.0254762	5.37963e-06	0.395276	chr20	37926740	VSTM2L
cg02682092	-0.0742227	0.0163318	5.50208e-06	0.395276	chr11	124777451	MSANTD2	prox_enhancer
cg26268565	0.120982	0.0269031	6.89334e-06	0.395575	chr7	104890418	RN7SL8P	distal_enhancer
cg24733179	-0.169809	0.0377869	6.99424e-06	0.395575	chr19	56393211	ZNF582-DT	TSS1500	Shore
cg03670960	-0.169997	0.0378322	7.00794e-06	0.395575	chr3	45693697	SACM1L	GeneBody	Shelf
cg13834802	0.211874	0.0477024	8.92992e-06	0.442458	chr7	24409372	LOC107986777	GeneBody
cg00032956	-0.0711097	0.0160124	8.9583e-06	0.442458	chr3	49422572	AMT	promoter
pre to follow-up
cg27202646	-0.185445	0.0347183	9.22272e-08	0.0728829	chr6	111750180	FYN	distal_enhancer
cg17370417	-0.244698	0.0516052	2.11894e-06	0.336555	chr3	37676334	RPL21P135	distal_enhancer
cg09042791	-0.103955	0.0219529	2.18696e-06	0.336555	chr2	234995656	SH3BP4	distal_enhancer
cg22423047	-0.0768776	0.0162431	2.21292e-06	0.336555	chr1	206503868	LOC124904493	GeneBody	Shelf
cg21323579	-0.0840424	0.0177803	2.28193e-06	0.336555	chr5	122844191	SNX24	prox_enhancer	Shore
cg23684399	-0.117087	0.0249788	2.76649e-06	0.336555	chr11	122202214	RP11-166D19.1;MIR100HG	prox_enhancer
cg24726496	-0.156212	0.0336012	3.33548e-06	0.336555	chr22	30356135	CCDC157	prox_enhancer	Shore
cg23188430	0.0822022	0.0176984	3.40706e-06	0.336555	chr6	125528906
cg21417381	0.115724	0.0250517	3.84851e-06	0.337922	chr22	28043757	TTC28	GeneBody
cg20839768	0.139525	0.0306561	5.33142e-06	0.419868	chr12	56118169	ZC3H10	promoter	Island
cg12813510	-0.152764	0.0337083	5.8444e-06	0.419868	chr11	120895048	LOC101929227	TSS1500
cg18835765	-0.0387422	0.00866114	7.70923e-06	0.507687	chr10	43340812	RNU6ATAC11P	prox_enhancer	Shore
cg06695398	-0.254242	0.0575167	9.85541e-06	0.511986	chr21	42546519	SLC37A1	GeneBody

### Sheet: B) GeneOntology_top5
TERM	N	DMPs	p	FDR
pre - post
nervous system development	2506	458	3.47197e-05	0.464987
positive regulation of phosphatidylinositol 3-kinase/protein kinase B signal transduction	188	50	6.06122e-05	0.464987
prolactin secretion	5	5	9.79948e-05	0.501178
regulation of phosphatidylinositol 3-kinase/protein kinase B signal transduction	274	63	0.000207772	0.656981
cell adhesion	1489	263	0.000214098	0.656981
pre - follow-up
actin filament-based process	808	166	2.85971e-05	0.192289
anatomical structure morphogenesis	2684	464	5.85245e-05	0.192289
system development	3978	656	6.54007e-05	0.192289
multicellular organism development	4630	746	6.5956e-05	0.192289
anatomical structure development	5821	899	7.65548e-05	0.192289

### Sheet: C) Medication_influence
DMR	Medication_class	Estimate	SE	t_value	p_value	FDR
pre - post
LAT	Anxiolytics	-1.46669	0.235794	-6.22022	8.19257e-10	1.63851e-09
NKX2-8	Anxiolytics	-0.874518	0.219633	-3.98172	7.49842e-05	7.49842e-05
LAT	Mood_stabilizers	-1.05647	0.555873	-1.90056	0.0577372	0.0750575
NKX2-8	Mood_stabilizers	-0.959462	0.53825	-1.78256	0.0750575	0.0750575
LAT	Stimulants	-1.03999	0.860305	-1.20886	0.227091	0.389447
NKX2-8	Antipsychotics	0.146513	0.164827	0.888884	0.374346	0.537661
NKX2-8	Stimulants	-0.792219	0.919992	-0.861115	0.389447	0.389447
LAT	Antipsychotics	0.108921	0.176638	0.616634	0.537661	0.537661
NKX2-8	Antidepressants	-0.0499312	0.0993722	-0.502467	0.615484	0.64677
LAT	Antidepressants	-0.0479754	0.10465	-0.458437	0.64677	0.64677
LAT	Psychoactive_medicine	-0.0335163	0.0976068	-0.34338	0.731407	0.793626
NKX2-8	Psychoactive_medicine	-0.0244321	0.0933605	-0.261697	0.793626	0.793626
pre - follow-up
PEG3;MIMT1;ZIM2	Anxiolytics	0.171194	0.0657317	2.60444	0.00938333	0.00938333
PEG3;MIMT1;ZIM2	Stimulants	0.100213	0.0610081	1.64262	0.100879	0.100879
PEG3;MIMT1;ZIM2	Sedatives	0.0962545	0.072543	1.32686	0.184956	0.184956
PEG3;MIMT1;ZIM2	Antipsychotics	-0.0279285	0.0489809	-0.570193	0.568717	0.568717
PEG3;MIMT1;ZIM2	Antidepressants	0.0068671	0.0218944	0.313646	0.753877	0.753877
PEG3;MIMT1;ZIM2	Mood_stabilizers	0.0341273	0.175863	0.194056	0.846184	0.846184
PEG3;MIMT1;ZIM2	Psychoactive_medicine	0.00232764	0.0202672	0.114847	0.908597	0.908597

### Sheet: D) Comorbidity_influence
DMR	Comorbidity	Estimate	SE	t_value	p_value	FDR
pre - post
LAT	anorexia	-1.09274	0.747505	-1.46184	0.144197	0.165487
NKX2-8	anorexia	-1.13498	0.817595	-1.38819	0.165487	0.165487
LAT	bulimia	0.355117	0.275425	1.28934	0.197672	0.285109
NKX2-8	bulimia	0.319817	0.298988	1.06967	0.285109	0.285109
LAT	panic	0.206834	0.196628	1.05191	0.293176	0.366694
NKX2-8	panic	0.15554	0.172206	0.903223	0.366694	0.366694
NKX2-8	agora	0.170986	0.192594	0.887804	0.374927	0.402582
LAT	agora	0.173172	0.206776	0.837488	0.402582	0.402582
LAT	Comorbidity_burden	0.0383382	0.0486874	0.787436	0.431272	0.544169
NKX2-8	socialphobia	0.113577	0.157756	0.719956	0.471773	0.706891
NKX2-8	GAD	-0.0801435	0.123552	-0.648665	0.516751	0.898135
NKX2-8	Comorbidity_burden	0.027248	0.0449048	0.606794	0.544169	0.544169
NKX2-8	PTSD	0.0855899	0.184891	0.462922	0.643553	0.819461
LAT	socialphobia	0.0617111	0.164048	0.376177	0.706891	0.706891
LAT	PTSD	0.04265	0.186802	0.228317	0.819461	0.819461
NKX2-8	depression	-0.0184049	0.100514	-0.183107	0.854763	0.994732
LAT	GAD	-0.0169501	0.13236	-0.128061	0.898135	0.898135
LAT	depression	0.000704586	0.106677	0.00660485	0.994732	0.994732
pre - follow-up
PEG3;MIMT1;ZIM2	bulimia	0.167386	0.0709185	2.36026	0.0185154	0.0185154
PEG3;MIMT1;ZIM2	anorexia	0.05017	0.0296119	1.69425	0.0906308	0.0906308
PEG3;MIMT1;ZIM2	PTSD	-0.118669	0.0847893	-1.39958	0.16205	0.16205
PEG3;MIMT1;ZIM2	Comorbidity_burden	-0.0104256	0.0100689	-1.03542	0.300804	0.300804
PEG3;MIMT1;ZIM2	agora	-0.0232857	0.0290737	-0.800921	0.42343	0.42343
PEG3;MIMT1;ZIM2	panic	-0.0182438	0.0279881	-0.65184	0.514703	0.514703
PEG3;MIMT1;ZIM2	socialphobia	-0.0211159	0.0334647	-0.630988	0.528239	0.528239
PEG3;MIMT1;ZIM2	GAD	0.00372383	0.0225255	0.165316	0.868739	0.868739
PEG3;MIMT1;ZIM2	depression	-0.000848803	0.0231958	-0.036593	0.970819	0.970819

### Sheet: E) Saliva-brain correlation
GeneString	brain_rho (extracted values for CpGs within the DMR)	brain_p (extracted values for CpGs within the DMR)	brain_sign_any	p_permutation	z_permutation
pre - post
LAT	0.105;-0.304;-0.466;-0.245;-0.373;-0.142	0.649;0.18;0.035;0.282;0.097;0.539	TRUE	0.225025	0.66773
NKX2-8	0.073;0.06	0.754;0.797	FALSE	0.76699	-0.853349
pre - follow-up
PEG3;MIMT1;ZIM2	0.519;0.249;0.14;0.382;0.179;0.403;0.534	0.017;0.274;0.543;0.089;0.435;0.071;0.014	TRUE	0.121538	1.23448
