## Supplementary Table 7 for "Epigenetic Markers of Response to Psychotherapy in Obsessive-Compulsive Disorder"

### Sheet: A) Time-independent
Cell_type	Estimate_Resp	SE_Resp	t_value_Resp	p_value_Resp	adj_p_Resp	Estimate_Post	SE_Post	t_value_Post	p_value_Post	adj_p_Post	Estimate_FollowUp	SE_FollowUp	t_value_FollowUp	p_value_FollowUp	adj_p_FollowUp	Estimate_Sex	SE_Sex	t_value_Sex	p_value_Sex	adj_p_Sex	Estimate_Age	SE_Age	t_value_Age	p_value_Age	adj_p_Age	Estimate_smoking	SE_smoking	t_value_smoking	p_value_smoking	adj_p_smoking
Epi	-0.00104501	0.00139567	-0.748747	0.454553	0.841506	0.0946929	0.0342064	2.76828	0.00578602	0.0107116	0.189548	0.0367513	5.15759	3.16553e-07	5.86029e-07	-0.134146	0.0877681	-1.52842	0.127293	0.235656	-0.17984	0.0386008	-4.65898	4.64794e-06	8.60466e-06	-0.798655	0.0297202	-26.8725	3.51868e-123	6.51407e-123
Fib	0.00123076	0.00110973	1.10906	0.268088	0.496308	0.079298	0.0475605	1.66731	0.0958559	0.177457	0.044854	0.049548	0.905263	0.365582	0.676796	-0.0542839	0.0720633	-0.753281	0.451678	0.836185	-0.103584	0.0306848	-3.37573	0.000810381	0.00150025	-0.207757	0.0305297	-6.80508	2.056e-11	3.80625e-11
B	0.000779721	0.0012434	0.627087	0.530994	0.983021	0.156592	0.0371123	4.2194	2.75265e-05	5.09594e-05	0.132789	0.0394244	3.36818	0.000791311	0.00146494	-0.101271	0.0789568	-1.28262	0.200353	0.370911	-0.225478	0.0343867	-6.55713	1.87812e-10	3.47693e-10	-0.53705	0.0294976	-18.2066	2.66074e-64	4.92579e-64
NK	8.01072e-05	0.00127166	0.0629944	0.949806	1	0.164288	0.0390959	4.20219	2.96766e-05	5.49399e-05	0.163072	0.0414616	3.9331	9.08692e-05	0.000168225	-0.109626	0.0808827	-1.35537	0.176057	0.325931	-0.179304	0.0351677	-5.09854	5.55079e-07	1.02761e-06	-0.541037	0.0306099	-17.6752	5.82291e-61	1.07799e-60
CD4T	-0.000155709	0.00117997	-0.13196	0.895089	1	0.121295	0.0434778	2.78982	0.00540855	0.0100128	0.173236	0.0456487	3.79499	0.000158365	0.000293179	-0.093688	0.0758674	-1.23489	0.217573	0.402789	-0.162068	0.0326296	-4.9669	1.05129e-06	1.94623e-06	-0.447926	0.0307509	-14.5663	4.94402e-43	9.15278e-43
Mono	0.000966023	0.00138602	0.696977	0.486241	0.900171	0.100933	0.0468768	2.15316	0.0316185	0.0585348	0.135989	0.0494477	2.75015	0.0060833	0.0112619	-0.230437	0.0886452	-2.59954	0.00965499	0.0178741	-0.189951	0.0383289	-4.95581	1.08514e-06	2.0089e-06	-0.43568	0.0348591	-12.4983	3.07748e-33	5.69729e-33
Neutro	0.000614544	0.00135414	0.453826	0.650245	1	-0.117631	0.0309962	-3.795	0.00016028	0.000296724	-0.177587	0.0334323	-5.31185	1.40658e-07	2.60397e-07	0.133825	0.0849097	1.57609	0.115859	0.214489	0.202016	0.0374534	5.3938	1.29761e-07	2.40224e-07	0.759811	0.027653	27.4766	5.28113e-128	9.77687e-128

### Sheet: B) Longitudinal
Cell_type	Estimate_Resp_Pre-Post	SE_Resp_Pre-Post	t_value_Resp_Pre-Post	p_value_Resp_Pre-Post	adj_p_Resp_Pre-Post	Estimate_Resp_Pre-FollowUp	SE_Resp_Pre-FollowUp	t_value_Resp_Pre-FollowUp	p_value_Resp_Pre-FollowUp	adj_p_Resp_Pre-FollowUp
Epi	0.00105742	0.00112609	0.939011	0.347923	0.644104	0.000137496	0.00170483	0.0806511	0.935733	1
Fib	0.00081524	0.00140515	0.580182	0.561906	1	0.0031898	0.00207711	1.53569	0.124891	0.231208
B	0.00145634	0.00114831	1.26825	0.204967	0.379452	0.00200536	0.00146479	1.36905	0.171253	0.317038
NK	0.00160901	0.00132295	1.21623	0.224149	0.414963	0.00314856	0.00155292	2.02751	0.0428413	0.0793113
CD4T	0.00145508	0.00150198	0.968772	0.332863	0.616224	0.00353706	0.00158056	2.23785	0.0254221	0.0470635
Mono	0.00351275	0.00144028	2.43893	0.0148817	0.0275502	0.00347383	0.00178418	1.94702	0.0517762	0.0958524
Neutro	-0.0015284	0.00105702	-1.44595	0.148464	0.274849	-0.0015271	0.00140592	-1.08619	0.277624	0.513961

### Sheet: C) Baseline
Cell_type	Estimate_Response	SE_Response	t_value_Response	p_value_Response	adj_p_Response	Estimate_Sex	SE_Sex	t_value_Sex	p_value_Sex	adj_p_Sex	Estimate_Age	SE_Age	t_value_Age	p_value_Age	adj_p_Age	Estimate_smoking	SE_smoking	t_value_smoking	p_value_smoking	adj_p_smoking
Epi	-0.000645147	0.00102448	-0.629729	0.529038	0.9794	-0.0725176	0.0651047	-1.11386	0.265648	0.491791	-0.165625	0.0284154	-5.8287	7.88351e-09	1.45946e-08	-0.531706	0.0313985	-16.9341	9.15478e-56	1.69481e-55
Fib	-0.00021536	0.000988278	-0.217914	0.827548	1	0.123115	0.0628038	1.96031	0.0502805	0.0930835	-0.0917059	0.0274111	-3.34557	0.000856545	0.00158571	-0.265226	0.0302889	-8.75657	1.04711e-17	1.93849e-17
B	-0.000796591	0.000997462	-0.798618	0.424731	0.786298	0.00718341	0.0633875	0.113325	0.909799	1	-0.188925	0.0276659	-6.82881	1.61326e-11	2.98661e-11	-0.445731	0.0305703	-14.5805	3.24951e-43	6.01577e-43
NK	-0.00120555	0.00103539	-1.16435	0.244605	0.452834	-0.033535	0.0657975	-0.50967	0.610413	1	-0.155057	0.0287178	-5.39935	8.64722e-08	1.60085e-07	-0.434353	0.0317327	-13.6879	9.62587e-39	1.78202e-38
CD4T	-0.00137887	0.00103007	-1.33862	0.181048	0.335171	-0.0487383	0.0654596	-0.744556	0.456743	0.845561	-0.145417	0.0285703	-5.08981	4.39959e-07	8.1449e-07	-0.405416	0.0315697	-12.8419	1.13357e-34	2.09856e-34
Mono	-0.00109015	0.00115698	-0.942244	0.346331	0.641157	-0.0708647	0.0735245	-0.963825	0.335404	0.620927	-0.157099	0.0320903	-4.89555	1.16974e-06	2.16552e-06	-0.391748	0.0354592	-11.0479	1.23707e-26	2.29016e-26
Neutro	0.000865378	0.00099549	0.869298	0.384925	0.712606	0.0468775	0.0632622	0.741003	0.458893	0.849541	0.174367	0.0276112	6.31509	4.31504e-10	7.98836e-10	0.517216	0.0305099	16.9524	7.24855e-56	1.34191e-55

### Sheet: D) Medication
Cell_type	Time_point	Medication	Estimate	SE	t_value	p_value
Monocytes	Pre-Post	Sedatives	0.0019803	0.000543538	3.64336	0.000281199
Monocytes	Pre-Post	Antidepressants	-0.000101733	5.05477e-05	-2.01261	0.0443906
Monocytes	Pre-Post	Psychoactive_medicine	-7.54294e-05	4.95039e-05	-1.52371	0.127859
Monocytes	Pre-Post	Stimulants	0.000148199	0.00020165	0.734933	0.462531
Monocytes	Pre-Post	Antipsychotics	3.57258e-06	7.72612e-05	0.0462403	0.963127
Monocytes	Pre-Post	Anxiolytics	8.64317e-06	0.000331724	0.0260553	0.979218
Monocytes	Pre-Post	Mood_stabilizers	1.95945e-06	0.000139476	0.0140486	0.988794
CD4T cells	Pre-FollowUp	Sedatives	0.00396119	0.00061866	6.40286	2.22355e-10
CD4T cells	Pre-FollowUp	Anxiolytics	-0.000508958	0.000262245	-1.94077	0.0525322
CD4T cells	Pre-FollowUp	Antidepressants	-5.08234e-05	5.80611e-05	-0.875343	0.381572
CD4T cells	Pre-FollowUp	Mood_stabilizers	0.000119786	0.000152493	0.785522	0.432311
CD4T cells	Pre-FollowUp	Psychoactive_medicine	-3.40198e-05	5.34152e-05	-0.636894	0.524322
CD4T cells	Pre-FollowUp	Antipsychotics	7.4647e-05	0.000123201	0.605895	0.544705
CD4T cells	Pre-FollowUp	Stimulants	6.18037e-05	0.000172519	0.358243	0.720228

### Sheet: E) Comorbidities
Cell_type	Time_point	comorbidity	Estimate	SE	t_value	p_value
Monocytes	Pre-Post	PTSD	-0.000293601	9.71466e-05	-3.02225	0.00256501
Monocytes	Pre-Post	bulimia	0.000262761	0.000186598	1.40816	0.159355
Monocytes	Pre-Post	GAD	-7.35814e-05	6.39842e-05	-1.14999	0.250387
Monocytes	Pre-Post	burden	-3.15318e-05	2.88185e-05	-1.09415	0.27412
Monocytes	Pre-Post	depression	-6.51145e-05	6.04099e-05	-1.07788	0.281316
Monocytes	Pre-Post	anorexia	-8.6495e-05	0.000104617	-0.826775	0.408537
Monocytes	Pre-Post	socialphobia	5.24099e-05	7.32277e-05	0.715711	0.474316
Monocytes	Pre-Post	panic	8.9904e-05	0.000144565	0.621893	0.534137
Monocytes	Pre-Post	agora	-1.26879e-06	0.000111243	-0.0114055	0.990902
CD4T cells	Pre-FollowUp	socialphobia	-0.000187649	0.000100907	-1.85963	0.0631956
CD4T cells	Pre-FollowUp	burden	-4.1138e-05	2.67024e-05	-1.54061	0.123689
CD4T cells	Pre-FollowUp	anorexia	0.000123454	8.98802e-05	1.37354	0.169856
CD4T cells	Pre-FollowUp	depression	-7.22856e-05	5.87762e-05	-1.22985	0.219009
CD4T cells	Pre-FollowUp	PTSD	-4.07391e-05	6.49351e-05	-0.627381	0.530535
CD4T cells	Pre-FollowUp	GAD	-3.16812e-05	5.4965e-05	-0.576389	0.564466
CD4T cells	Pre-FollowUp	bulimia	-0.000163869	0.000296737	-0.552236	0.580895
CD4T cells	Pre-FollowUp	agora	-2.75724e-05	0.000102367	-0.269349	0.78771
CD4T cells	Pre-FollowUp	panic	2.04846e-05	0.000104386	0.196238	0.844459
